# The role of rare genetic variants enrichment in epilepsies of presumed genetic etiology

**DOI:** 10.1101/2023.01.17.23284702

**Authors:** Linnaeus Bundalian, Yin-Yuan Su, Siwei Chen, Akhil Velluva, Anna Sophia Kirstein, Antje Garten, Saskia Biskup, Florian Battke, Dennis Lal, Henrike O. Heyne, Konrad Platzer, Chen-Ching Lin, Johannes R. Lemke, Diana Le Duc, Epi25 Collaborative

## Abstract

Previous studies suggested that severe epilepsies e.g., developmental and epileptic encephalopathies (DEE) are mainly caused by ultra-rare *de novo* genetic variants. For milder phenotypes, rare genetic variants could contribute to the phenotype. To determine the importance of rare variants for different epilepsy types, we analyzed a whole-exome sequencing cohort of 9,170 epilepsy-affected individuals and 8,436 controls. Here, we separately analyzed three different groups of epilepsies : severe DEEs, genetic generalized epilepsy (GGE), and non-acquired focal epilepsy (NAFE). We required qualifying rare variants (QRVs) to occur in controls at a minor allele frequency ≤ 1:1,000, to be predicted as deleterious (CADD≥20), and to have an odds ratio in epilepsy cases ≥2. We identified genes enriched with QRVs in DEE (n=21), NAFE (n=72), and GGE (n=32) - the number of enriched genes are found greatest in NAFE and least in DEE. This suggests that rare variants may play a more important role for causality of NAFE than in DEE. Moreover, we found that QRV-carrying genes e.g., *HSGP2, FLNA* or *TNC* are involved in structuring the brain extracellular matrix. The present study confirms an involvement of rare variants for NAFE, while in DEE and GGE, the contribution of such variants appears more limited.
