## Supplementary material for "The role of rare genetic variants enrichment in epilepsies of presumed genetic etiology": GO Results

### Sheet: Description
INFORMATION
This workbook contains the result from overrepresentation analysis - GOFuncR
1 ontology	The GO category to which a GO term can be categorized (biological_process, molecular_function, cellular_component)
2 node_id	The GO id associated with the GO term
3 node_name	The GO term which describes the pathway or functions for which a gene set is involved
4 raw_p_overrep	The unadjusted p value associated with the overrepresentation of a given input gene list to the gene set of a given GO term
5 FWER_overrep	The adjusted p value after multiple testing correction using family wise error

### Sheet: DEE
ontology	node_id	node_name	raw_p_overrep	FWER_overrep
cellular_component	GO:0005614	interstitial matrix	0.000464476	0.071
cellular_component	GO:0070161	anchoring junction	0.000496935	0.073
molecular_function	GO:0005509	calcium ion binding	0.000428929	0.077
molecular_function	GO:0005198	structural molecule activity	0.000555602	0.086

### Sheet: NAFE
ontology	node_id	node_name	raw_p_overrep	FWER_overrep
cellular_component	GO:0062023	collagen-containing extracellular matrix	2.72095e-08	0
molecular_function	GO:0005198	structural molecule activity	7.70903e-08	0
cellular_component	GO:0043292	contractile fiber	3.45215e-07	0
cellular_component	GO:0005604	basement membrane	8.56613e-07	0
cellular_component	GO:0030312	external encapsulating structure	9.86422e-07	0
cellular_component	GO:0031012	extracellular matrix	9.86422e-07	0
molecular_function	GO:0005201	extracellular matrix structural constituent	2.40996e-06	0
cellular_component	GO:0030016	myofibril	2.89077e-06	0
cellular_component	GO:0071944	cell periphery	4.61717e-06	0
cellular_component	GO:0030055	cell-substrate junction	7.293e-06	0
cellular_component	GO:0070161	anchoring junction	1.72446e-05	0.001
biological_process	GO:0007155	cell adhesion	2.33095e-06	0.004
biological_process	GO:0022610	biological adhesion	2.59975e-06	0.004
cellular_component	GO:0030017	sarcomere	9.85596e-05	0.016
cellular_component	GO:0099512	supramolecular fiber	0.000122867	0.018
cellular_component	GO:0005886	plasma membrane	0.000125387	0.018
molecular_function	GO:0097367	carbohydrate derivative binding	7.73132e-05	0.019
cellular_component	GO:0099081	supramolecular polymer	0.000149851	0.02
cellular_component	GO:0031674	I band	0.000166003	0.021
cellular_component	GO:0005925	focal adhesion	0.000181882	0.022
cellular_component	GO:0042383	sarcolemma	0.000214605	0.024
cellular_component	GO:0005911	cell-cell junction	0.000241743	0.045
molecular_function	GO:0008307	structural constituent of muscle	0.000384801	0.056
cellular_component	GO:0031672	A band	0.000532086	0.082
molecular_function	GO:0050839	cell adhesion molecule binding	0.000571152	0.09
molecular_function	GO:0044877	protein-containing complex binding	0.000632371	0.1
molecular_function	GO:0005524	ATP binding	0.000655837	0.1
cellular_component	GO:0030018	Z disc	0.000755271	0.1

### Sheet: GGE
ontology	node_id	node_name	raw_p_overrep	FWER_overrep
cellular_component	GO:0005925	focal adhesion	1.52452e-05	0.002
cellular_component	GO:0030055	cell-substrate junction	1.73148e-05	0.003
molecular_function	GO:0005198	structural molecule activity	0.000150362	0.015
biological_process	GO:0009887	animal organ morphogenesis	0.000127936	0.06
