## Supplementary material for "The role of rare genetic variants enrichment in epilepsies of presumed genetic etiology": Variant Enrichment Results

### Sheet: Description
INFORMATION
This workbook contains the significantly QRV enriched genes per epilepsy group
1 GENE	name or symbol of the gene
2 ES	the calculated enrichment score based from the cumulative sum of variants found and not found per gene
3 PVAL	the p-value of the enrichment test
4 NES	the normalized enrichment score calculated from the empirical and permuted ES
5 Z	the calculated Z score based from the empirical ES and permuted ES
6 FDR	the significance associated after the multiple testing correction by testing for enrichment based on randomized sets from original dataset

### Sheet: DEE_NONSYNONYMOUS
GENE	ES	PVAL	NES	Z	FDR
HSPG2	0.551587	0.022	2.33483	2.38025	0.031559
MROH7-TTC4	0.727273	0.046	2.07949	1.97414	0.0241577
ADAMTSL4	0.857143	0.029	2.27563	2.37676	0.0451461
HMCN1	0.676471	0.009	2.53594	2.65903	0.00869708
NAV1	0.833333	0.041	2.14612	2.21738	0.021385
OBSCN	0.777778	0	3.73697	4.71575	0
LYST	0.928571	0.028	2.27531	2.31913	0.0420262
IFT172	0.9	0.013	2.50847	2.68614	0.0202083
MASP1	1	0.026	2.42135	2.62932	0
FAT4	1	0	2.93807	3.4144	0
PDZD2	1	0.004	2.67228	2.9952	0.00626138
TNC	0.75	0.038	2.14683	2.07902	0.0270646
CUBN	1	0.009	2.48055	2.69095	0.0133011
LRP5	1	0.024	2.39443	2.50299	0.0378717
HEPHL1	1	0.026	2.42135	2.62932	0
PCK2	1	0.01	2.45033	2.6213	0.0150732
PPL	0.666667	0.028	2.31584	2.32667	0.0417274
DNAH3	0.947368	0.021	2.3775	2.41507	0.0307365
MYH4	0.8	0	2.82482	3.25885	0
FASN	1	0.009	2.6549	3.03157	0.0140971
SBF1	1	0.009	2.48778	2.64503	0.0133495

### Sheet: NAFE_NONSYNONYMOUS
TERM	ES	PVAL	NES	Z	FDR
HSPG2	0.928571	0	3.2189	3.96267	0
AHDC1	0.857143	0.047	2.10028	2.01696	0.0387435
CSMD2	0.864865	0	3.03681	3.4107	0
PLK3	1	0.024	2.34445	2.45647	0.0363976
MROH7-TTC4	0.95	0.017	2.39126	2.47422	0.0233366
AGL	0.888889	0.03	2.23789	2.24094	0.0407106
PDE4DIP	0.915254	0.001	2.80371	3.19691	0.00134937
CHD1L	1	0.024	2.34445	2.45647	0.0363976
ATP8B2	1	0.024	2.39443	2.50299	0.0354467
HMCN1	0.941176	0	3.99886	5.42642	0
CACNA1S	0.914286	0	3.38828	4.15479	0
USH2A	0.986842	0	3.83696	4.87531	0
OBSCN	0.924528	0	4.09248	5.90482	0
LYST	1	0.004	2.58134	2.73809	0.00546111
HEATR1	0.894737	0.006	2.62045	2.95714	0
ITPRIPL1	1	0.032	2.2903	2.39943	0.0468493
COL6A3	0.923077	0.007	2.36632	2.40964	0.00535388
SCN10A	0.903226	0.004	2.67254	2.9099	0.00554056
STAB1	1	0.001	2.59351	2.74762	0
EEFSEC	1	0.024	2.34445	2.45647	0.0363976
DGKG	1	0.006	2.51711	2.69118	0.00831606
ADD1	1	0.032	2.2903	2.39943	0.0468493
DCHS2	0.923077	0.017	2.32032	2.34007	0.0135604
PDZD2	1	0.004	2.50375	2.60735	0.0055214
FBN2	1	0.002	2.61087	2.76866	0.00273755
PTK7	0.857143	0.029	2.27563	2.37676	0.0418696
CUL9	1	0.006	2.52137	2.65777	0
DST	0.958333	0.008	2.42198	2.51559	0.00410069
RIMS1	1	0.024	2.34445	2.45647	0.0363976
RARS2	1	0.024	2.34445	2.45647	0.0363976
MDN1	1	0.001	2.59752	2.77152	0.0013459
MYOM2	0.891304	0	4.07028	5.38296	0
MCPH1	1	0.009	2.48778	2.64503	0.0125284
SULF1	0.916667	0.007	2.62391	2.89146	0.0100573
CNGB3	1	0.002	2.78719	3.15305	0
PLEC	1	0	3.17759	3.81804	0
FOCAD	0.913043	0.019	2.30212	2.28288	0.025592
LAMC3	0.967742	0.009	2.49807	2.59642	0.0122252
NRAP	0.967742	0	2.86343	3.23446	0
PHRF1	1	0.007	2.51368	2.67294	0.00963199
HPS5	1	0.002	2.79574	3.2293	0.00291233
ANO5	1	0.032	2.2903	2.39943	0.0468493
MADD	0.947368	0.021	2.3775	2.41507	0.0287529
AHNAK	1	0	2.51532	2.70272	0
NUMA1	1	0.007	2.51368	2.67294	0.00963199
HEPHL1	1	0	2.8593	3.30184	0
ATM	0.892857	0.004	2.69161	2.86704	0.00547502
A2ML1	1	0.009	2.48055	2.69095	0.0124762
KMT2D	1	0.007	2.51368	2.67294	0.00963199
HAL	0.863636	0.037	2.16233	2.03182	0.0499087
POLE	0.892857	0.021	2.29408	2.27589	0.0282718
ATP12A	1	0	2.8593	3.30184	0
AHNAK2	0.95	0.005	2.41345	2.5569	0.00666495
ATP10A	0.933333	0.019	2.33271	2.40636	0.0083619
TYRO3	1	0.024	2.34445	2.45647	0.0363976
ITGA11	0.9375	0.022	2.33229	2.37793	0.0302571
ALPK3	1	0.005	2.48114	2.62042	0.00691293
ACAN	0.964286	0.009	2.4776	2.59063	0.00545048
FANCI	1	0	2.8593	3.30184	0
PIGQ	1	0.018	2.3988	2.5404	0.0259561
MYH11	0.962963	0.012	2.41866	2.46578	0.0163184
SLC12A3	1	0.008	2.51169	2.62379	0.0109341
ATP2C2	1	0.006	2.52137	2.65777	0
USP36	1	0.01	2.45033	2.6213	0.0141308
LAMA1	0.926829	0.004	2.37613	2.42516	0.00534021
LAMA3	1	0	3.07399	3.62879	0
SLC25A23	1	0.024	2.34445	2.45647	0.0363976
BCAT2	1	0.032	2.2903	2.39943	0.0468493
PEG3	0.962963	0.012	2.41866	2.46578	0.0163184
KIAA1755	1	0.002	2.6991	3.15535	0.00296107
DGCR2	1	0.032	2.2903	2.39943	0.0468493
FLNA	0.818182	0.016	2.33942	2.41671	0.00851159

### Sheet: GGE_NONSYNONYMOUS
TERM	ES	PVAL	NES	Z	FDR
HSPG2	0.933333	0	3.55912	4.47446	0
SZT2	0.966667	0.009	2.48564	2.5616	0.0115012
CELSR2	0.9375	0.008	2.44769	2.49316	0.0102446
USH2A	0.9375	0.007	2.40606	2.46492	0.00882049
MSH6	1	0.009	2.48055	2.69095	0.0117964
RIF1	0.888889	0.011	2.3992	2.62937	0.0151606
TNS1	1	0.014	2.46232	2.63107	0.0187413
PLCD1	0.923077	0.029	2.27291	2.30585	0.0185824
XIRP1	0.952381	0.003	2.77423	3.13792	0
FYCO1	1	0.006	2.49933	2.69343	0.00800006
DNAH1	0.973684	0.001	2.52273	2.64902	0.00128554
FRAS1	0.903226	0.019	2.33153	2.31308	0.0241879
BCLAF1	0.96	0.001	2.79509	3.15423	0
MYOM2	0.9	0	2.72848	3.08517	0
ANK1	0.958333	0.008	2.42198	2.51559	0.00387129
PLEC	1	0	3.10129	3.69506	0
ROR2	1	0.024	2.39443	2.50299	0.0334463
TNC	1	0.002	2.61087	2.76866	0.0025753
CDK5RAP2	1	0.006	2.49933	2.69343	0.00800006
INSC	1	0.024	2.39443	2.50299	0.0334463
AHNAK	0.929825	0	3.1794	3.86049	0
SLC6A13	1	0.01	2.45033	2.6213	0.0133498
B4GALNT3	0.923077	0.029	2.27291	2.30585	0.0185824
TMTC2	1	0.032	2.2903	2.39943	0.0445872
POLE	0.761905	0.033	2.21938	2.18036	0.0425586
MMP14	1	0.024	2.34445	2.45647	0.034513
AHNAK2	0.87931	0.025	2.24141	2.24411	0.0275258
PHKB	0.933333	0.003	2.69143	3.02913	0.00132109
MED13	1	0.001	2.94957	3.43608	0.00133421
ASXL3	1	0.016	2.42012	2.56764	0.0217405
ALPK2	1	0.014	2.46232	2.63107	0.0187413
NLRP8	1	0.032	2.2903	2.39943	0.0445872
