## Supplementary material for "The role of rare genetic variants enrichment in epilepsies of presumed genetic etiology": Custom ORA

### Sheet: Sheet 1
GROUP	PATH	PVAL	HITS	ESTIMATE	UPPER	LOWER	FDR	SIG
DEE	ION CHANNEL AND INTERACTORS	0.841096	HEPHL1	1.83071	37.4153	0	1
DEE	NEUROTRANSMITTER REGULATORS	1		#NUM!	#NUM!	0	1
DEE	NERVOUS SYSTEM DEVELOPMENT	0.0834474	HSPG2,IFT172,FAT4	0.312976	1.25015	0	0.250342
DEE	SYNAPTIC FUNCTION MODULATORS	1		#NUM!	#NUM!	0	1
DEE	GABAERGIC SIGNALING MODULATORS	1		#NUM!	#NUM!	0	1
DEE	GLUTAMATERGIC SIGNALING MODULATORS	1		#NUM!	#NUM!	0	1
DEE	BRAIN EXPRESSED	0.00499314	HSPG2,ADAMTSL4,HMCN1,NAV1,OBSCN,LYST,IFT172,MASP1,FAT4,PDZD2,TNC,CUBN,LRP5,PCK2,PPL,DNAH3,FASN,SBF1	0.218843	0.644614	0	0.026214	*
NAFE	ION CHANNEL AND INTERACTORS	0.000251428	ATP8B2,CACNA1S,SCN10A,ADD1,RIMS1,CNGB3,ANO5,AHNAK,HEPHL1,ATM,ATP12A,ATP10A,SLC12A3,ATP2C2,SLC25A23,FLNA	0.318728	0.539365	0	0.00441777	**
NAFE	NEUROTRANSMITTER REGULATORS	0.605702	RIMS1	0.922228	18.2784	0	1
NAFE	NERVOUS SYSTEM DEVELOPMENT	0.0659108	HSPG2,MCPH1,PLEC,LAMC3,ATM,TYRO3,ACAN	0.483776	1.06964	0	0.230688
NAFE	SYNAPTIC FUNCTION MODULATORS	0.808442	RIMS1,FLNA	1.52628	8.76291	0	1
NAFE	GABAERGIC SIGNALING MODULATORS	1		#NUM!	#NUM!	0	1
NAFE	GLUTAMATERGIC SIGNALING MODULATORS	0.438514	HAL	0.569528	11.3074	0	0.92088
NAFE	BRAIN EXPRESSED	0.00042074	HSPG2,AHDC1,CSMD2,PLK3,AGL,PDE4DIP,CHD1L,ATP8B2,HMCN1,OBSCN,LYST,HEATR1,COL6A3,STAB1,DGKG,ADD1,PDZD2,PTK7,CUL9,DST,RIMS1,RARS2,MDN1,MCPH1,SULF1,PLEC,FOCAD,LAMC3,PHRF1,HPS5,ANO5,MADD,AHNAK,NUMA1,ATM,A2ML1,KMT2D,AHNAK2,ATP10A,TYRO3,ALPK3,ACAN,FANCI,PIGQ,MYH11,ATP2C2,USP36,LAMA1,LAMA3,SLC25A23,BCAT2,PEG3,KIAA1755,DGCR2,FLNA	0.40535	0.654648	0	0.00441777	**
GGE	ION CHANNEL AND INTERACTORS	0.509583	AHNAK,SLC6A13,TMTC2	0.884431	3.42448	0	0.972841
GGE	NEUROTRANSMITTER REGULATORS	0.338541	SLC6A13	0.402067	8.1077	0	0.78993
GGE	NERVOUS SYSTEM DEVELOPMENT	0.0044151	HSPG2,SZT2,CELSR2,PLEC,ROR2,CDK5RAP2	0.225601	0.561653	0	0.026214	*
GGE	SYNAPTIC FUNCTION MODULATORS	0.744732	ROR2	1.351	27.191	0	1
GGE	GABAERGIC SIGNALING MODULATORS	1		#NUM!	#NUM!	0	1
GGE	GLUTAMATERGIC SIGNALING MODULATORS	0.22611	ROR2	0.24831	5.01566	0	0.593539
GGE	BRAIN EXPRESSED	0.0590207	HSPG2,SZT2,CELSR2,MSH6,RIF1,TNS1,PLCD1,FYCO1,FRAS1,BCLAF1,ANK1,PLEC,ROR2,TNC,CDK5RAP2,AHNAK,SLC6A13,TMTC2,MMP14,AHNAK2,PHKB,MED13,ASXL3	0.513893	1.02995	0	0.230688
